# Comprehensive Usability Evaluation and Performance Overview of Pathpoint® Outcomes Software

**DOI:** 10.1101/2024.05.11.24307045

**Authors:** Balamurugan Subramaniyan, Atlas Naqvi, Muna Mohamud, Piyush Mahapatra

## Abstract

This research evaluates the usability of Pathpoint® Outcomes Software, aligning with IEC 62366-1:2015 standards to ensure rigour and accuracy. The study involved diverse user groups like Healthcare Professionals and the General Population to provide varied perspectives. The study focused on the software’s usability, safety, and effectiveness, which are crucial to user experience, satisfaction, and performance. Any potential risks to users or patient data were identified to ensure safety standards. The software’s effectiveness was assessed, considering its accuracy, reliability, and efficiency. The study used both quantitative metrics and qualitative feedback for a balanced evaluation. It also aimed to identify and mitigate potential use errors, enhancing the software’s usability, safety, and effectiveness.
