## Supplementary material for "Comprehensive Usability Evaluation and Performance Overview of Pathpoint® Outcomes Software": Risk file

### Sheet: Cover Sheet
	Document Title:	Document #	Revision	Effective Date
	OM_Medical Device_Pathpoint Outcomes_Risk File	RF	1	2023-12-21
Review and Approval By
	Name	Signature	Date
Authored By	Balamurugan S	Signed	2023-12-15
Approved By	Piyush Mahapatra	Signed	2023-12-21
Revision History
Revision Level		DCR#		Effective Date
1		Initial Release		2023-12-21
Documents Approvals and Revision History
Revision Number	Description of Change		Prepared by	Reviewed by	Approved by
NA	NA	Name	NA	NA	NA
		Designation
		Signature

### Sheet: Risk File
	Document Title:	Document #	Revision	Effective Date
	OM_Medical Device_Pathpoint Outcomes_Risk File	RF	1	2023-12-21
Source of Hazard	Hazard ID	Hazardous Situation (Description of Risk)	Describe foreseeable sequence leading to hazardous situation	Risk ID	Describe the Harm due to the hazardous situation	Initial Severity Score (S)	Initial Probability of Occurance Score (O)	Initial Risk Priority Number (S*O)	Current/Planned Risk Mitigations	Risk Control Category	Mitigation Traceability	Residual Severity Score (Post Mitigation)	Residual Probability of Occurance (Post Mitigation)	Residual RPN	Risk Benefit Analysis
1	H001	User confusion leading to incorrect input.	User confusion due to a non-intuitive design, leading to incorrect data entry or misuse.	R001	Incorrect patient-reported data leading to inaccurate clinical decisions and compromised patient care	3	2	6	1. Clear software design as per IEC 62304 2.Conduct a thorough user feedback sessions and usability testing during development. 3. Iterate the design based on user input to ensure it aligns with user expectations.	Design, Process andUsability Study.	1. Design Control 2. Usability	2	1	2	NA
2	H002	Misinterpretation of interface elements causing data entry errors.	User confusion due to a non-intuitive design, leading to incorrect data entry or misuse.	R002	Incorrect patient-reported data leading to inaccurate clinical decisions and compromised patient care	3	2	6	Conduct thorough user feedback sessions and usability testing during development. Iterate the design based on user input to ensure it aligns with user expectations	Design, Process andUsability Study.	1. Design Control 2. Usability	2	1	2	NA
	H003	Incompatibility issues causing data transmission errors.	Incompatibility issues on certain devices, potentially causing data transmission errors or loss.	R003	Data transmission errors may result in incomplete or inaccurate patient records, impacting clinical assessments.	3	1	3	Implement a testing schedule on diverse devices and operating systems to verify compatibility or usability study using different diverse devices.	Design Process	1. Regulatory Compliance	2	1	2	NA
	H004	Device-specific vulnerabilities leading to unauthorized access.	Incompatibility issues on certain devices, potentially causing data transmission errors or loss.	R004	Data transmission errors may result in incomplete or inaccurate patient records, impacting clinical assessments.	3	1	3	Implement a regular testing schedule on diverse devices and operating systems to verify compatibility. Address any issues promptly to ensure widespread accessibility.	Design Process	1. Design Control 2. Usability	2	1	2	NA
	H005	Breach of data security during transmission.	Breach of data security during transmission, compromising patient confidentiality and privacy.	R005	Breach of data security could lead to unauthorized access, compromising patient confidentiality and privacy.	4	2	8	Implement robust encryption protocols and conduct regular security audits. Stay updated on data protection standards and compliance requirements.	Design Process	1. Design Process 2. Regulatory complaince	3	1	3	NA
	H006	Data loss or compromise due to inadequate encryption measures.	Breach of data security during transmission, compromising patient confidentiality and privacy.	R005	Breach of data security could lead to unauthorized access, compromising patient confidentiality and privacy.	4	2	8	Implement robust encryption protocols and conduct regular security audits. Stay updated on data protection standards and compliance requirements.	Design Process	1. Design Process 2. Regulatory complaince	3	1	3	NA
	H007	Non-compliance leading to legal consequences.	Non-compliance with regulations, resulting in legal implications and compromised patient safety.	R006	Non-compliance may result in legal consequences, financial penalties, and reputational damage.	4	3	12	Establish a dedicated regulatory compliance team to monitor changes in regulations. Regularly update the software to comply with the latest regulatory standards.	Software design complying to ISO 62304 Standard	1. Regulatory complaince	3	2	6	NA
	H008	Failure to adapt to evolving regulatory standards.	Non-compliance with regulations, resulting in legal implications and compromised patient safety.	R006	Non-compliance may result in legal consequences, financial penalties, and reputational damage.	4	3	12	Establish a dedicated regulatory compliance team to monitor changes in regulations. Regularly update the software to comply with the latest regulatory standards.	Software design complying to ISO 62304 Standard	1. Regulatory complaince	3	2	6	NA
	H009	System errors causing failure in delivering critical notifications.	Failure to receive critical notifications due to system errors or misconfigurations.	R007	Failure to receive critical notifications may lead to missed appointments or delayed healthcare interventions.	2	2	4	Allow patients to choose multiple notification methods (e.g., email, SMS) to ensure they receive important updates.	1. Software design complying to ISO 62304 Standard 2. Usability testing as per IEC 62366	1. Design Process 2. Regulatory complaince	2	1	2	NA
	H010	Inconsistent notification preferences leading to missed alerts.	Failure to receive critical notifications due to system errors or misconfigurations.	R007	Failure to receive critical notifications may lead to missed appointments or delayed healthcare interventions.	2	2	4	Allow patients to choose multiple notification methods (e.g., email, SMS) to ensure they receive important updates. Non responders list can be added as well.	1. Software design complying to ISO 62304 Standard 2. Usability testing as per IEC 62366	1. Design Process 2. Regulatory complaince	2	1	2	NA
	H011	Overreliance on reminders causing patient annoyance.	Overreliance on reminders leading to patient annoyance or potential disregard for important notifications.	R008	Overreliance on reminders may cause patient annoyance, potentially leading to disengagement with the reporting process.	2	3	6	Implement a reminder systems that can send remainders twice and we conduct regular system checks to ensure reliability.	1. Software design complying to ISO 62304 Standard 2. Usability testing as per IEC 62366	1. Design Process 2. Regulatory complaince	2	1	2	NA
	H012	Technical issues leading to the failure of reminder notifications.	Overreliance on reminders leading to patient annoyance or potential disregard for important notifications.	R008	Overreliance on reminders may cause patient annoyance, potentially leading to disengagement with the reporting process.	2	3	6	Implement redundant reminder systems and conduct regular system checks to ensure reliability.	1. Software design complying to ISO 62304 Standard 2. Usability testing as per IEC 62366	1. Design Process 2. Regulatory complaince	2	1	2	NA
	H013	Inadequate explanation causing patient mistrust.	Inadequate explanation of data usage and privacy, causing patient mistrust or legal issues.	R009	Inadequate explanation of data usage and privacy may lead to patient mistrust and ethical concerns.	3	2	6	Provide clear and concise consent information. Consider incorporating interactive guides or videos to enhance user understanding.	1. Training 2. Usability study	1. Regulatory Compliance	2	1	2	NA
	H014	Failure to obtain explicit consent leading to legal issues.	Inadequate explanation of data usage and privacy, causing patient mistrust or legal issues.	R009	Inadequate explanation of data usage and privacy may lead to patient mistrust and ethical concerns.	3	2	6	Provide clear and concise consent information. Consider incorporating interactive guides or videos to enhance user understanding.	1. Training 2. Disclaimer 3. Usability study	1. Regulatory Compliance	2	1	2	NA
	H015	Data loss or corruption affecting the accuracy of patient-reported outcomes.	Data loss or corruption, impacting the accuracy of patient-reported outcomes.	R010	Data loss or corruption may result in inaccurate patient-reported outcomes, affecting treatment decisions.	2	2	4	Implement an automatic and manual saving mechanism. Include periodic prompts to users to encourage manual saves.	1. Software design complying to ISO 62304 Standard 2. Business continuity exercise as per ISO 27001 Standars	1. Regulatory Compliance	2	1	2	NA
	H016	System failure leading to the inability to save progress.	Data loss or corruption, impacting the accuracy of patient-reported outcomes.	R010	Data loss or corruption may result in inaccurate patient-reported outcomes, affecting treatment decisions.	2	2	4	Implement an automatic and manual saving mechanism. Include periodic prompts to users to encourage manual saves.	1. Software design complying to ISO 62304 Standard 2. Business continuity exercise as per ISO 27001 Standard	1. Regulatory Compliance	2	1	2	NA
	H017	Unauthorized access due to weak access controls.	Unauthorized access or mishandling of patient data due to system vulnerabilities.	R011	Unauthorized access may lead to privacy breaches, compromising patient confidentiality and trust.	4	3	12	Implement robust access control mechanisms. Conduct regular security audits to identify and address potential vulnerabilit	"1. Software design complying to ISO 62304 Standard 2. Authentication requirement as per ISO 27001 Standard	1. Regulatory Compliance	2	2	4	NA
	H018	Mishandling of patient data permissions leading to privacy breaches.	Unauthorized access or mishandling of patient data due to system vulnerabilities.	R011	Unauthorized access may lead to privacy breaches, compromising patient confidentiality and trust.	4	3	12	Implement robust access control mechanisms. Conduct regular security audits to identify and address potential vulnerabilit	1. Software design complying to ISO 62304 Standard 2. Authentication requirement as per ISO 27001 Standard 3. User training	1. Regulatory Compliance 2. Usability	2	2	4	NA
	H019	Incomplete or inaccurate information causing user confusion.	Incomplete or inaccurate information in the help center, leading to user confusion.	R012	Incomplete or inaccurate information in support resources may cause user confusion, impacting software utilization.	2	2	4	Regularly update the help center with FAQs. Provide multiple support channels to address user queries effectively.	1. Design Process	1. Design Control	2	1	2	NA
	H020	Lack of timely updates leading to outdated support resources.	Incomplete or inaccurate information in the help center, leading to user confusion.	R012	Incomplete or inaccurate information in support resources may cause user confusion, impacting software utilization.	2	2	4	Regularly update the help center with FAQs. Provide multiple support channels to address user queries effectively.	1. Design Process	1. Design Control	2	1	2	NA
	H021	Incorrect patient filtering impacting patient care.	Incorrect patient filtering or organization, potentially impacting patient care.	R013	Incorrect patient filtering may lead to oversight in patient care, potentially affecting treatment plans.	2	2	4	Design a user-friendly interface with intuitive patient list management features.	1. Software design complying to ISO 62304 Standard 2. . User training	1. Design Control 2. Usability	2	1	2	NA
	H022	Data mismanagement leading to confusion in patient lists.	Incorrect patient filtering or organization, potentially impacting patient care.	R013	Incorrect patient filtering may lead to oversight in patient care, potentially affecting treatment plans.	2	2	4	Design a user-friendly interface with intuitive patient list management features.	1. Software design complying to ISO 62304 Standard 2. . User training	1. Design Control 2. Usability	2	1	2	NA
	H023	Misalignment of customized questionnaires with patient needs.	Misalignment of customized questionnaires with patient needs, affecting data accuracy.	R014	Misalignment of customized questionnaires may result in data inaccuracies, impacting clinical assessments	3	1	3	Provide a user-friendly customization interface. Offer comprehensive training resources to ensure effective usage.	1. Software design complying to ISO 62304 Standard 2. . User training	1. Usability	2	1	2	NA
	H024	Incorrect application of customization affecting data accuracy.	Misalignment of customized questionnaires with patient needs, affecting data accuracy.	R014	Misalignment of customized questionnaires may result in data inaccuracies, impacting clinical assessments	3	1	3	Provide a user-friendly customization interface. Offer comprehensive training resources to ensure effective usage.	1. Software design complying to ISO 62304 Standard 2. . User training	1. Usability	2	1	2	NA
	H025	Data synchronization errors leading to incomplete patient records.	Data synchronization errors between the application and the hospital's EHR system.	R015	Data synchronization errors may result in incomplete patient records, affecting comprehensive patient care.	3	3	9	Collaborate closely with EHR system providers. Conduct thorough testing and provide ongoing support to address integration challenges.	1. Software design complying to ISO 62304 Standard	1. Design Control	3	1	3	NA
	H026	Inability to access EHR data impacting comprehensive patient care.	Data synchronization errors between the application and the hospital's EHR system.	R015	Data synchronization errors may result in incomplete patient records, affecting comprehensive patient care.	3	3	9	Collaborate closely with EHR system providers. Conduct thorough testing and provide ongoing support to address integration challenges.	1. Software design complying to ISO 62304 Standard	1. Design Control	3	1	3	NA
	H027	Misinterpretation of visualized data affecting medical decisions.	Misinterpretation of visualized data, potentially leading to incorrect medical decisions.	R016	Misinterpretation of visualized data may lead to incorrect clinical decisions and compromised patient care.	2	2	4	Provide clear guidelines on data visualization. Offer training for HCPs to interpret visualized data accurately.	1. User Training 2. User manual	1. Usability 2.IFU	2	1	2	NA
	H028	Lack of training leading to improper use of visualization tools.	Misinterpretation of visualized data, potentially leading to incorrect medical decisions.	R016	Misinterpretation of visualized data may lead to incorrect clinical decisions and compromised patient care.	2	2	4	Provide clear guidelines on data visualization. Offer training for HCPs to interpret visualized data accurately.	1. User Training	1. Usability 2.IFU	2	1	2	NA
	H029	Inadequate training causing misunderstanding of software functionalities.	Inadequate training leading to HCPs misunderstanding software functionalities.	R017	Inadequate training may lead to HCPs misunderstanding software functionalities, potentially compromising patient care.	2	3	6	Develop comprehensive training materials. Offer regular training sessions to keep HCPs informed about the software's functionalities.	1. User Training 2. User manual	1. Usability 2.IFU	2	1	2	NA
	H030	Lack of continuous training updates affecting HCP proficiency.	Inadequate training leading to HCPs misunderstanding software functionalities.	R017	Inadequate training may lead to HCPs misunderstanding software functionalities, potentially compromising patient care.	2	3	6	Develop comprehensive training materials. Offer regular training sessions to keep HCPs informed about the software's functionalities.	1. User Training 2. User manual	1. Usability 2.IFU	2	1	2	NA
	H031	Unavailability of support causing delays in issue resolution.	Unavailability of support, causing delays in issue resolution and potential patient care disruption.	R018	Unavailability of support may cause delays in issue resolution, potentially affecting patient care.	2	2	4	Ensure prompt response times through a dedicated support team. Regularly review and optimize the support process.	1. Software with inbuilt support request	1. Process control	2	1	2	NA
	H032	Insufficient support resources impacting overall user satisfaction.	Unavailability of support, causing delays in issue resolution and potential patient care disruption.	R018	Unavailability of support may cause delays in issue resolution, potentially affecting patient care.	2	2	4	Ensure prompt response times through a dedicated support team. Regularly review and optimize the support process.	1. Software with inbuilt support request	1. Process control	2	1	2	NA
	H033	Errors in automated data entry leading to inaccuracies.	Errors in automated data entry, leading to inaccuracies in patient records.	R019	Errors in automated data entry may lead to inaccurate patient records, affecting clinical assessments.	2	3	6	Implement validation checks for automated data entry. Offer manual verification options to reduce the risk of errors.	1. Software development 2.Usability	1. Design Control 2. Usability	2	1	2	NA
	H034	System failure causing disruption in automated data entry processes.	Errors in automated data entry, leading to inaccuracies in patient records.	R019	Errors in automated data entry may lead to inaccurate patient records, affecting clinical assessments.	2	3	6	Implement validation checks for automated data entry. Offer manual verification options to reduce the risk of errors.			2	1	2	NA

### Sheet: Risk Report
	Document Title:	Document #	Revision	Effective Date
	OM_Medical Device_Pathpoint Outcomes_Risk File	FORM_10.02	A0
Hazard Description	# Identified Risks	Evaluation			Acceptable/ Unacceptable
		Low	Medium	High
Biological Hazard	0				NA
Chemical Hazard	0				NA
Functional Hazard					Acceptable
Operational Hazard					Acceptable
Mechanical Hazard	0				NA
Labeling Hazard					Acceptable
Electromagnetic Hazard	0				NA
Biocompatability Hazard	0				NA
Thermal Hazard	0				NA
Fire Hazard	0				NA
Clinical Hazard					Acceptable
Cybersecurity Hazard					Acceptable
Use Error Hazard					Acceptable
Overall Risk Benefit Analysis: Provide Detail of Risk Benefit Analysis at the overall system level
Describe Production and Post Production Data Methods in Place: Provide details on how the production and post production data will be monitored and how analysis of those data provide input towards risk analysis
Review and Approval
Review by	Name	Date	Sign
Approved by	Name	Date	Sign

### Sheet: Not for review
	Document Title:	Document #	Effective Date
	Risk File and Report	OM_Medical Device_Risk File	Not Yet
Source of Hazard	Hazard Description	Hazard ID	Describe foreseeable sequence leading to hazardous situation	Risk ID	Describe the Harm due to the hazardous situation	Initial Severity Score (S)	Initial Probability of Occurance Score (O)	Initial Risk Priority Number (S*O)	Current/Planned Risk Mitigations	Risk Control Category	Mitigation Traceability	Residual Severity Score (Post Mitigation)	Residual Probability of Occurance (Post Mitigation)	Residual RPN	Risk Benefit Analysis	https://www.cognitiveclouds.com/insights/7-common-risks-and-solutions-for-mobile-app-security/	cloud problem, data lost
			The user may not be able to read and understand the instruction	R001	Device Misuse	2	2	4	1. The software application will be designed in such a way that the fonts are clearly visibile and legible for a normal human eye 2. Clear instructions for use will be given in the software application for users	Design Control and Instructions	1. Design Control 2. IFU	1	1	1	NA
			User will not be able to debug issues	R002	User Annoyance	3	2	6	1. The software application will be properly designed with troubleshooting mechanism for small errors and will be tested properly	Software design complying to ISO 62304 Standard	Design Control	1	1	1	NA
			Users health information will be exposed	R003	1. Data/Security breach of users	3	4	12	The software application will be designed in such a way that other applications cannot track data of oursoftware application	Software Design	Design Control	2	2	4	NA
			The user may not be able to understand the warning	R001	Device misuse	2	2	4	1. The software application will be designed in such a way that the color combinations used are visibile and legible for a normal human eye	Design Control	Design Control	1	1	1	NA
			Based on the upgrades the software feature may not perform as expected	R004	Device malfunction
			The output of the algorithm may be inaccurate		False Positive
					False Negative
			The ECG morphology can me misinterpreted by the user	R001 / R005	1. User Annoyance 2. Misdiagnosis	3	4	12	The screen resolution of the smart device will be taken into account while designing the software application 2. Clear instruction will be given in the user manual about the intended use of the device	Software design control	Design Control	2	1	2	NA
			1. The user might take unnecessary medical advice from physician 2. The user has to go through unwanted tests and can get stressed	R001 / R005	1. User Annoyance 2. Misdiagnosis	4	2	8	1. The software application for arrhythmia classification will undergo 60601-2-47 regulatory compliance for assuring the quality of ECG 2. The user manual will clearly postulate the intended used of the software application and say that it is not intended for diagnostic purpose	Design and instructions to use	Regulatory compliance, design control and instructions to use	3	2	6	NA
			The algorithm may not perform accurately leading to inaccurate output		False Positive
					False Negative
			The algorithm may not perform accurately leading to inaccurate output		False Positive
					False Negative
			Algorithm will not process the data		Delay in diagnosis
			Algorithm may not perform as intended		False Positive
					False Negative
